# Early prediction of preeclampsia in pregnancy with circulating cell-free RNA

**DOI:** 10.1101/2021.03.11.21253393

**Authors:** Mira N. Moufarrej, Sevahn K. Vorperian, Ronald J. Wong, Ana A. Campos, Cecele C. Quaintance, Rene V. Sit, Michelle Tan, Angela M. Detweiler, Honey Mekonen, Norma F. Neff, Maurice L. Druzin, Virginia D. Winn, Gary M. Shaw, David K. Stevenson, Stephen R. Quake

## Abstract

Liquid biopsies that measure circulating cell-free RNA (cfRNA) offer an unprecedented opportunity to noninvasively study the development of pregnancy-related complications and to bridge gaps in clinical care. Here, we used 404 blood samples from 199 pregnant mothers to identify and validate cfRNA transcriptomic changes that are associated with preeclampsia (PE), a multi-organ syndrome which is the second largest cause of maternal death globally. We find that changes in cfRNA gene expression between normotensive (NT) and preeclamptic mothers are striking and stable early in gestation, well before the onset of symptoms. These changes are enriched for genes specific to neuromuscular, endothelial, and immune cell types and tissues that reflect important aspects of PE physiology and suggest new hypotheses for disease progression. This enabled identification and independent validation of a panel of 18 genes whose measurement between 5–16 weeks of gestation can form the basis of a liquid biopsy test that would identify mothers at risk of PE well before the clinical symptoms manifest themselves. Finally, we demonstrate that cfRNA changes reflect the multifactorial nature of PE and provide a means to non-invasively monitor maternal organ health. Tests based on these observations could help predict and manage who is at risk for PE, an important and until now unachieved objective for obstetric care.
