## Supplementary material for "Early prediction of preeclampsia in pregnancy with circulating cell-free RNA": File S1,S2: fileS1.xlsx

### Sheet: DE_PEspecific_heatmap_genes_noC
Gene	ENSEMBL	Sample collection groups	Name	Type	Biological process [GO]	Molecular function [GO]
ABCC3	ENSG00000108846	13-20 weeks gestation	ATP binding cassette subfamily C member 3	protein_coding	xenobiotic transport, inorganic anion transport, bile acid and bile salt transport, glucuronoside transport, xenobiotic transmembrane transport, transport across blood-brain barrier, leukotriene transport, transmembrane transport	ATP binding, glucuronoside transmembrane transporter activity, icosanoid transmembrane transporter activity, ATPase-coupled inorganic anion transmembrane transporter activity
AC098614.2	ENSG00000213846	<= 12 weeks gestation
ACOT7	ENSG00000097021	13-20 weeks gestation	acyl-CoA thioesterase 7	protein_coding	medium-chain fatty-acyl-CoA catabolic process, acyl-CoA metabolic process, medium-chain fatty acid biosynthetic process, long-chain fatty-acyl-CoA catabolic process, palmitic acid biosynthetic process, coenzyme A biosynthetic process, fatty acid metabolic process	protein homodimerization activity, acyl-CoA hydrolase activity, protein binding, palmitoyl-CoA hydrolase activity, carboxylic ester hydrolase activity, long-chain fatty acyl-CoA binding, fatty-acyl-CoA binding, myristoyl-CoA hydrolase activity
AP2A2	ENSG00000183020	<= 12 weeks gestation	adaptor related protein complex 2 subunit alpha 2	protein_coding	intracellular protein transport, clathrin-dependent endocytosis, receptor-mediated endocytosis	cargo adaptor activity, lipid binding, clathrin adaptor activity, protein binding, protein kinase binding, disordered domain specific binding, molecular_function
APP	ENSG00000142192	<= 12 weeks gestation	amyloid beta precursor protein	protein_coding	regulation of gene expression, cellular response to amyloid-beta, negative regulation of cell population proliferation, neuron projection development, visual learning, positive regulation of JNK cascade	DNA binding, transition metal ion binding, PTB domain binding, enzyme binding, protein binding, signaling receptor activator activityator activity, identical protein binding
ASAP2	ENSG00000151693	<= 12 weeks gestation	ArfGAP with SH3 domain, ankyrin repeat and PH domain 2	protein_coding	positive regulation of GTPase activity	GTPase activator activity, protein binding, metal ion binding
BICD2	ENSG00000185963	Post-partum	BICD cargo adaptor 2	protein_coding	protein localization to Golgi apparatus, retrograde vesicle-mediated transport, Golgi to endoplasmic reticulum, microtubule anchoring at microtubule organizing center, regulation of microtubule cytoskeleton organization, protein localization to organelle, protein transport, minus-end-directed organelle transport along microtubule, mRNA transport, centrosome localization, microtubule-based movement	dynein light intermediate chain binding, dynactin binding, protein binding, cytoskeletal anchor activity, small GTPase binding, dynein complex binding
BMP6	ENSG00000153162	Post-partum	bone morphogenetic protein 6	protein_coding	positive regulation of endothelial cell proliferation, type B pancreatic cell development, SMAD protein signal transduction, response to activity	BMP receptor binding, protein heterodimerization activity, cytokine activity, growth factor activity
BTG2	ENSG00000159388	<= 12 weeks gestation	BTG anti-proliferation factor 2	protein_coding	central nervous system neuron development, protein methylation, response to organic cyclic compound	protein binding, transcription corepressor activity
C1orf116	ENSG00000182795	<= 12 weeks gestation	chromosome 1 open reading frame 116	protein_coding	biological_process	protein binding, molecular_function
CDC14B	ENSG00000081377	13-20 weeks gestation	cell division cycle 14B	protein_coding	regulation of exit from mitosis, protein dephosphorylation, microtubule cytoskeleton organization, cilium assembly	protein tyrosine phosphatase activity, protein tyrosine/serine/threonine phosphatase activity, protein serine phosphatase activity, protein binding, protein threonine phosphatase activity, protein serine/threonine phosphatase activity
CDK6	ENSG00000105810	>= 23 weeks gestation	cyclin dependent kinase 6	protein_coding	regulation of cell cycle, type B pancreatic cell development, negative regulation of cellular senescence, regulation of gene expression	ATP binding, FBXO family protein binding, cyclin-dependent protein serine/threonine kinase activity, protein binding, RNA polymerase II CTD heptapeptide repeat kinase activity, protein serine kinase activity, cyclin binding
CDKN1A	ENSG00000124762	13-20 weeks gestation	cyclin dependent kinase inhibitor 1A	protein_coding	regulation of cell cycle, intrinsic apoptotic signaling pathway in response to DNA damage by p53 class mediator, negative regulation of protein binding	cyclin-dependent protein serine/threonine kinase inhibitor activity, protein binding, ubiquitin protein ligase binding, protein kinase binding, cyclin-dependent protein kinase activating kinase activity, protein sequestering activity, protein kinase inhibitor activity, protein-containing complex binding, metal ion binding, cyclin binding
CLK4	ENSG00000113240	13-20 weeks gestation, >= 23 weeks gestation	CDC like kinase 4	protein_coding	peptidyl-tyrosine phosphorylation, regulation of RNA splicing, protein autophosphorylation	protein serine/threonine kinase activity, ATP binding, protein serine/threonine/tyrosine kinase activity, protein binding, protein serine kinase activity, transmembrane receptor protein tyrosine kinase activity
CLU	ENSG00000120885	<= 12 weeks gestation	clusterin	protein_coding	positive regulation of receptor-mediated endocytosis, release of cytochrome c from mitochondria, protein import, positive regulation of neuron death	amyloid-beta binding, unfolded protein binding, protein carrier activity, chaperone binding, protein binding, misfolded protein binding, ubiquitin protein ligase binding, ATP hydrolysis activity, tau protein binding, low-density lipoprotein particle receptor binding, protein-containing complex binding, signaling receptor binding
CTDSPL	ENSG00000144677	13-20 weeks gestation	CTD small phosphatase like	protein_coding	negative regulation of G1/S transition of mitotic cell cycle, negative regulation of protein phosphorylation, protein dephosphorylation, biological_process	phosphoprotein phosphatase activity, protein binding, protein serine phosphatase activity, RNA polymerase II CTD heptapeptide repeat phosphatase activity, protein threonine phosphatase activity, molecular_function, metal ion binding
CTTN	ENSG00000085733	13-20 weeks gestation	cortactin	protein_coding	positive regulation of actin filament polymerization, regulation of autophagy of mitochondrion, dendritic spine maintenance	profilin binding, actin filament binding, protein binding, cadherin binding
EGLN1	ENSG00000135766	>= 23 weeks gestation	egl-9 family hypoxia inducible factor 1	protein_coding	response to hypoxia, regulation of angiogenesis, negative regulation of DNA-binding transcription factor activity, response to nitric oxide	peptidyl-proline dioxygenase activity, L-ascorbic acid binding, peptidyl-proline 4-dioxygenase activity, enzyme binding, ferrous iron binding, protein binding, 2-oxoglutarate-dependent dioxygenase activity
EGLN2	ENSG00000269858	>= 23 weeks gestation	egl-9 family hypoxia inducible factor 2	protein_coding	response to hypoxia, cell redox homeostasis, positive regulation of protein catabolic process, regulation of cell growth	peptidyl-proline dioxygenase activity, L-ascorbic acid binding, oxygen sensor activity, peptidyl-proline 4-dioxygenase activity, ferrous iron binding, protein binding, 2-oxoglutarate-dependent dioxygenase activity
ELK3	ENSG00000111145	<= 12 weeks gestation	ETS transcription factor ELK3	protein_coding	regulation of transcription by RNA polymerase II, wound healing, cell differentiation, signal transduction	DNA-binding transcription repressor activity, RNA polymerase II-specific, DNA-binding transcription activator activity, RNA polymerase II-specific
FRY	ENSG00000073910	>= 23 weeks gestation	FRY microtubule binding protein	protein_coding	cell morphogenesis, neuron projection development, negative regulation of catalytic activity, negative regulation of tubulin deacetylation	enzyme inhibitor activity
GAS2L1	ENSG00000185340	Post-partum	growth arrest specific 2 like 1	protein_coding	regulation of cell cycle, cellular response to thyroid hormone stimulus, protein localization to microtubule plus-end, actin crosslink formation	protein binding, cytoskeletal anchor activity, thyroid hormone receptor binding, actin filament binding, microtubule binding
GCLC	ENSG00000001084	<= 12 weeks gestation	glutamate-cysteine ligase catalytic subunit	protein_coding	cell redox homeostasis, response to heat, response to activity, negative regulation of apoptotic process, regulation of mitochondrial depolarization, negative regulation of protein ubiquitination	ATP binding, glutamate binding, ADP binding, protein binding, glutamate-cysteine ligase activity, magnesium ion binding, protein-containing complex binding
GFI1B	ENSG00000165702	<= 12 weeks gestation	growth factor independent 1B transcriptional repressor	protein_coding	regulation of transcription by RNA polymerase II, positive regulation of transcription by RNA polymerase II, chromatin organization, negative regulation of G1/S transition of mitotic cell cycle, regulation of hemopoiesis, negative regulation of transcription by RNA polymerase II	DNA-binding transcription activator activity, RNA polymerase II-specific, protein binding, sequence-specific double-stranded DNA binding, DNA-binding transcription factor activity
GIMAP4	ENSG00000133574	Post-partum	GTPase, IMAP family member 4	protein_coding		GTP binding
GMPR	ENSG00000137198	Post-partum	guanosine monophosphate reductase	protein_coding	purine nucleobase metabolic process, purine nucleotide metabolic process, response to cold	GMP reductase activity, metal ion binding
GP6	ENSG00000088053	Post-partum	glycoprotein VI platelet	protein_coding	positive regulation of platelet aggregation, collagen-activated signaling pathway, platelet activation, enzyme linked receptor protein signaling pathway	protein tyrosine kinase binding, transmembrane signaling receptor activity, collagen binding, protein binding, signaling receptor activity
GRAP2	ENSG00000100351	<= 12 weeks gestation	GRB2 related adaptor protein 2	protein_coding	Ras protein signal transduction, cell-cell signaling	protein binding
HIST2H2BE	ENSG00000184678	<= 12 weeks gestation	H2B clustered histone 21	protein_coding	nucleosome assembly, antimicrobial humoral immune response mediated by antimicrobial peptide, innate immune response in mucosa, defense response to Gram-positive bacterium, antibacterial humoral response	protein heterodimerization activity, DNA binding, protein binding
ICA1	ENSG00000003147	13-20 weeks gestation	islet cell autoantigen 1	protein_coding	regulation of transport, regulation of insulin secretion, neurotransmitter transport	membrane curvature sensor activity, protein binding, protein domain specific binding
KIAA1551	ENSG00000174718	>= 23 weeks gestation	retroelement silencing factor 1	protein_coding	positive regulation of DNA methylation-dependent heterochromatin assembly, negative regulation of single stranded viral RNA replication via double stranded DNA intermediate	protein binding, histone binding
KLC1	ENSG00000126214	13-20 weeks gestation	kinesin light chain 1	protein_coding	stress granule disassembly	cytoskeletal motor activity, protein binding
MADD	ENSG00000110514	Post-partum	MAP kinase activating death domain	protein_coding	regulation of cell cycle, regulation of apoptotic process, execution phase of apoptosis, regulation of extrinsic apoptotic signaling pathway	protein kinase activator activity, death receptor binding, protein binding, guanyl-nucleotide exchange factor activity
MAGI2-AS3	ENSG00000234456	<= 12 weeks gestation	MAGI2 antisense RNA 3	lncRNA
MAN2A2	ENSG00000196547	Post-partum	mannosidase alpha class 2A member 2	protein_coding	protein deglycosylation, protein glycosylation, N-glycan processing, mannose metabolic process	mannosyl-oligosaccharide 1,3-1,6-alpha-mannosidase activity, hydrolase activity, hydrolyzing N-glycosyl compounds, alpha-mannosidase activity, carbohydrate binding, metal ion binding
MICAL2	ENSG00000133816	<= 12 weeks gestation	microtubule associated monooxygenase, calponin and LIM domain containing 2	protein_coding	sulfur oxidation, heart looping, actin cytoskeleton organization, spermatogenesis, cell differentiation, heart development	oxidoreductase activity, acting on paired donors, with incorporation or reduction of molecular oxygen, NAD(P)H as one donor, and incorporation of one atom of oxygen
MSI2	ENSG00000153944	13-20 weeks gestation, >= 23 weeks gestation	musashi RNA binding protein 2	protein_coding	stem cell development	RNA binding, protein binding, poly(U) RNA binding, identical protein binding
MT-TC	ENSG00000210140	13-20 weeks gestation, >= 23 weeks gestation, Post-partum	mitochondrially encoded tRNA-Cys (UGU/C)	Mt_tRNA
MT-TD	ENSG00000210154	13-20 weeks gestation, Post-partum	mitochondrially encoded tRNA-Asp (GAU/C)	Mt_tRNA
MT-TG	ENSG00000210164	13-20 weeks gestation, >= 23 weeks gestation	mitochondrially encoded tRNA-Gly (GGN)	Mt_tRNA
MT-TH	ENSG00000210176	13-20 weeks gestation, >= 23 weeks gestation, Post-partum	mitochondrially encoded tRNA-His (CAU/C)	Mt_tRNA
MT-TI	ENSG00000210100	13-20 weeks gestation, >= 23 weeks gestation, Post-partum	mitochondrially encoded tRNA-Ile (AUU/C)	Mt_tRNA
MT-TM	ENSG00000210112	<= 12 weeks gestation	mitochondrially encoded tRNA-Met (AUA/G)	Mt_tRNA
MT-TP	ENSG00000210196	<= 12 weeks gestation, Post-partum	mitochondrially encoded tRNA-Pro (CCN)	Mt_tRNA
MT-TR	ENSG00000210174	>= 23 weeks gestation, Post-partum	mitochondrially encoded tRNA-Arg (CGN)	Mt_tRNA
MT-TS2	ENSG00000210184	Post-partum	mitochondrially encoded tRNA-Ser (AGU/C) 2	Mt_tRNA
MT-TV	ENSG00000210077	13-20 weeks gestation, >= 23 weeks gestation, Post-partum	mitochondrially encoded tRNA-Val (GUN)	Mt_tRNA
MT-TY	ENSG00000210144	13-20 weeks gestation, >= 23 weeks gestation	mitochondrially encoded tRNA-Tyr (UAU/C)	Mt_tRNA
MTATP8P1	ENSG00000240409	>= 23 weeks gestation, Post-partum	MT-ATP8 pseudogene 1	unprocessed_pseudogene
MTRNR2L3	ENSG00000256222	13-20 weeks gestation, >= 23 weeks gestation, Post-partum	MT-RNR2 like 3	protein_coding	negative regulation of execution phase of apoptosis, negative regulation of signaling receptor activity	receptor antagonist activity
MTRNR2L8	ENSG00000255823	13-20 weeks gestation, >= 23 weeks gestation	MT-RNR2 like 8	protein_coding	negative regulation of execution phase of apoptosis, negative regulation of signaling receptor activity	receptor antagonist activity
MYL9	ENSG00000101335	<= 12 weeks gestation	myosin light chain 9	protein_coding	regulation of muscle contraction, platelet aggregation	structural constituent of muscle, calcium ion binding, myosin heavy chain binding
MYLK	ENSG00000065534	13-20 weeks gestation	myosin light chain kinase	protein_coding	positive regulation of wound healing, bleb assembly, positive regulation of calcium ion transport, aorta smooth muscle tissue morphogenesis	calmodulin binding, ATP binding, myosin light chain kinase activity, protein binding, protein kinase activity, actin binding, metal ion binding
MYO1C	ENSG00000197879	13-20 weeks gestation, >= 23 weeks gestation	myosin IC	protein_coding	positive regulation of actin filament polymerization, positive regulation of cell migration by vascular endothelial growth factor signaling pathway	calmodulin binding, ATP binding, protein binding, small GTPase binding, actin filament binding, microfilament motor activity, signaling receptor binding, protein C-terminus binding
MYSM1	ENSG00000162601	>= 23 weeks gestation	Myb like, SWIRM and MPN domains 1	protein_coding	chromatin remodeling, immune system process, positive regulation of transcription by RNA polymerase II, monoubiquitinated histone H2A deubiquitination, regulation of hemopoiesis	DNA binding, transcription coactivator activity, thiol-dependent deubiquitinase, protein binding, histone binding, metallopeptidase activity, isopeptidase activity, metal ion binding
OPTN	ENSG00000123240	<= 12 weeks gestation	optineurin	protein_coding	regulation of I-kappaB kinase/NF-kappaB signaling, Golgi organization, protein localization to Golgi apparatus, signal transduction, positive regulation of autophagy	protein binding, polyubiquitin modification-dependent protein binding, small GTPase binding, protein-macromolecule adaptor activity
PANX1	ENSG00000110218	<= 12 weeks gestation	pannexin 1	protein_coding	positive regulation of interleukin-1 beta production, positive regulation of interleukin-1 alpha production, cell-cell signaling, response to ATP, oogenesis	wide pore channel activity, structural molecule activity, protease binding, protein binding, gap junction hemi-channel activity, leak channel activity
PITPNM2	ENSG00000090975	13-20 weeks gestation	phosphatidylinositol transfer protein membrane associated 2	protein_coding	phospholipid transport, phosphatidylinositol-mediated signaling, phosphatidylinositol biosynthetic process, intermembrane lipid transfer	phosphatidylinositol binding, phosphatidylinositol transfer activity, calcium ion binding, phosphatidylcholine binding, receptor tyrosine kinase binding, phosphatidylcholine transporter activity
PLAC8	ENSG00000145287	Post-partum	placenta associated 8	protein_coding	negative regulation of multicellular organism growth, negative regulation of apoptotic process, positive regulation of cell population proliferation	chromatin binding
PRUNE1	ENSG00000143363	<= 12 weeks gestation	prune exopolyphosphatase 1	protein_coding	regulation of neurogenesis, dephosphorylation, regulation of microtubule polymerization	exopolyphosphatase activity, inorganic diphosphatase activity, protein binding, phosphatase activity, tubulin binding, metal ion binding
PTCRA	ENSG00000171611	>= 23 weeks gestation	pre T cell antigen receptor alpha	protein_coding	negative regulation of thymocyte apoptotic process	protein binding
RBCK1	ENSG00000125826	>= 23 weeks gestation	RANBP2-type and C3HC4-type zinc finger containing 1	protein_coding	negative regulation of necroptotic process, protein linear polyubiquitination, protein polyubiquitination, proteasome-mediated ubiquitin-dependent protein catabolic process	ubiquitin-protein transferase activity, protein binding, ubiquitin binding, metal ion binding, identical protein binding
RGS6	ENSG00000182732	13-20 weeks gestation	regulator of G protein signaling 6	protein_coding	intracellular signal transduction, regulation of G protein-coupled receptor signaling pathway, positive regulation of GTPase activity, G protein-coupled receptor signaling pathway, negative regulation of signal transduction	GTPase activator activity, protein binding, GTPase activity
RNA5SP338	ENSG00000222427	13-20 weeks gestation, Post-partum	RNA, 5S ribosomal pseudogene 338	rRNA_pseudogene
RNA5SP74	ENSG00000200408	13-20 weeks gestation	RNA, 5S ribosomal pseudogene 74	rRNA_pseudogene
RNY3P1	ENSG00000201955	13-20 weeks gestation	RNY3 pseudogene 1	misc_RNA
RP11-142C4.6	ENSG00000255240	<= 12 weeks gestation	uncharacterized LOC283194	lncRNA
RPPH1	ENSG00000259001	>= 23 weeks gestation		lncRNA
SART1	ENSG00000175467	13-20 weeks gestation	spliceosome associated factor 1, recruiter of U4/U6.U5 tri-snRNP	protein_coding	positive regulation of cytotoxic T cell differentiation, maturation of 5S rRNA, spliceosomal snRNP assembly, mRNA splicing, via spliceosome, mRNA cis splicing, via spliceosome	RNA binding, protein binding
SCN1B	ENSG00000105711	<= 12 weeks gestation	sodium voltage-gated channel beta subunit 1	protein_coding	neuronal action potential propagation, response to pyrethroid, regulation of atrial cardiac muscle cell membrane depolarization, regulation of sodium ion transmembrane transporter activity	voltage-gated ion channel activity, protein binding, voltage-gated sodium channel activity involved in cardiac muscle cell action potential, voltage-gated sodium channel activity
SYTL4	ENSG00000102362	<= 12 weeks gestation, 13-20 weeks gestation	synaptotagmin like 4	protein_coding	positive regulation of exocytosis, multivesicular body sorting pathway, positive regulation of protein secretion, exocytosis, lysosome localization	phospholipid binding, neurexin family protein binding, protein binding, small GTPase binding, metal ion binding
TGFB1	ENSG00000105329	Post-partum	transforming growth factor beta 1	protein_coding	regulation of cell cycle, negative regulation of cell population proliferation, ventricular cardiac muscle tissue morphogenesis, positive regulation of cell division	cytokine activity, antigen binding, enzyme binding, protein binding, type II transforming growth factor beta receptor binding, identical protein binding
TGFBR1	ENSG00000106799	<= 12 weeks gestation	transforming growth factor beta receptor 1	protein_coding	regulation of cell cycle, positive regulation of endothelial cell proliferation, endothelial cell migration, signal transduction	protein serine/threonine kinase activity, ATP binding, transforming growth factor beta receptor activity, type I
THYN1	ENSG00000151500	<= 12 weeks gestation	thymocyte nuclear protein 1	protein_coding
TMSB4XP2	ENSG00000188765	>= 23 weeks gestation	TMSB4X pseudogene 2	unprocessed_pseudogene
TRIO	ENSG00000038382	>= 23 weeks gestation	trio Rho guanine nucleotide exchange factor	protein_coding	transmembrane receptor protein tyrosine phosphatase signaling pathway, regulation of catalytic activity, central nervous system development	protein serine/threonine kinase activity, ATP binding, protein binding, protein serine kinase activity, guanyl-nucleotide exchange factor activity
TYMP	ENSG00000025708	<= 12 weeks gestation	thymidine phosphorylase	protein_coding	pyrimidine nucleoside metabolic process, cell differentiation, signal transduction, regulation of transmission of nerve impulse, pyrimidine nucleobase metabolic process	1,4-alpha-oligoglucan phosphorylase activity, protein homodimerization activity, protein binding, pyrimidine-nucleoside phosphorylase activity, thymidine phosphorylase activity, growth factor activity
U1	ENSG00000277918	>= 23 weeks gestation	RNA, variant U1 small nuclear 28	snRNA
U2SURP	ENSG00000163714	<= 12 weeks gestation	U2 snRNP associated SURP domain containing	protein_coding	RNA processing	RNA binding, protein binding
UBL4A	ENSG00000102178	<= 12 weeks gestation	ubiquitin like 4A	protein_coding	cellular protein modification process, tail-anchored membrane protein insertion into ER membrane	chaperone binding, ubiquitin-like protein transferase activity, protein binding
VNN2	ENSG00000112303	13-20 weeks gestation	vanin 2	protein_coding	pantothenate metabolic process	pantetheine hydrolase activity, protein binding
Y_RNA	ENSG00000200314	>= 23 weeks gestation	Y RNA	misc_RNA
Y_RNA	ENSG00000201412	13-20 weeks gestation, >= 23 weeks gestation, Post-partum	Y RNA	misc_RNA
Y_RNA	ENSG00000206659	13-20 weeks gestation	Y RNA	misc_RNA
Y_RNA	ENSG00000207061	Post-partum	Y RNA	misc_RNA
Y_RNA	ENSG00000238912	>= 23 weeks gestation	Y RNA	misc_RNA
Y_RNA	ENSG00000252802	>= 23 weeks gestation	Y RNA	misc_RNA
ZNF664	ENSG00000179195	<= 12 weeks gestation	zinc finger protein 664	protein_coding	regulation of transcription, DNA-templated, regulation of transcription by RNA polymerase II, biological_process	protein binding, DNA-binding transcription factor activity, RNA polymerase II-specific, RNA polymerase II cis-regulatory region sequence-specific DNA binding, molecular_function, metal ion binding
none	ENSG00000281621	13-20 weeks gestation, >= 23 weeks gestation, Post-partum
