## Supplementary material for "Early prediction of preeclampsia in pregnancy with circulating cell-free RNA": File S1,S2: fileS2.xlsx

### Sheet: DE_GOterms
name	native	source	p_value	description	precision	recall	query	parents	intersections
viral process	GO:0016032	GO:BP	0.0283188	"A multi-organism process in which a virus is a participant. The other participant is the host. Includes infection of a host cell, replication of the viral genome, and assembly of progeny virus particles. In some cases the viral genetic material may integrate into the host genome and only subsequently, under particular circumstances, 'complete' its life cycle." [GOC:bf, GOC:jl, GOC:mah]	0.152778	0.0765661	1	['GO:0008150']	['ENSG00000178685', 'ENSG00000132109', 'ENSG00000173020', 'ENSG00000175390', 'ENSG00000145425', 'ENSG00000198034', 'ENSG00000089009', 'ENSG00000204209', 'ENSG00000134516', 'ENSG00000186350', 'ENSG00000124614', 'ENSG00000174718', 'ENSG00000064012', 'ENSG00000183020', 'ENSG00000148303', 'ENSG00000115415', 'ENSG00000122406', 'ENSG00000108468', 'ENSG00000215301', 'ENSG00000172757', 'ENSG00000138326',…
regulation of I-kappaB kinase/NF-kappaB signaling	GO:0043122	GO:BP	0.029995	"Any process that modulates I-kappaB kinase/NF-kappaB signaling." [GOC:jl, PMID:12773372]	0.0787037	0.125	1	['GO:0007249', 'GO:1902531']	['ENSG00000132109', 'ENSG00000104529', 'ENSG00000198909', 'ENSG00000064012', 'ENSG00000115415', 'ENSG00000170776', 'ENSG00000172175', 'ENSG00000125826', 'ENSG00000003400', 'ENSG00000119408', 'ENSG00000128284', 'ENSG00000137275', 'ENSG00000006062', 'ENSG00000132274', 'ENSG00000103490', 'ENSG00000168884', 'ENSG00000123240']
Eukaryotic Translation Elongation	REAC:R-HSA-156842	REAC	0.0134368	Eukaryotic Translation Elongation	0.0648148	0.16092	1	['REAC:R-HSA-72766']	['ENSG00000156508', 'ENSG00000145425', 'ENSG00000198034', 'ENSG00000089009', 'ENSG00000104529', 'ENSG00000124614', 'ENSG00000148303', 'ENSG00000122406', 'ENSG00000138326', 'ENSG00000147604', 'ENSG00000136942', 'ENSG00000145592', 'ENSG00000114942', 'ENSG00000116251']
platelet degranulation	GO:0002576	GO:BP	5.97592e-09	"The regulated exocytosis of secretory granules containing preformed mediators such as histamine and serotonin by a platelet." [GOC:add]	0.0707692	0.302632	2	['GO:0045055', 'GO:0051649']	['ENSG00000102362', 'ENSG00000158710', 'ENSG00000071127', 'ENSG00000120885', 'ENSG00000127824', 'ENSG00000142192', 'ENSG00000113140', 'ENSG00000149925', 'ENSG00000197461', 'ENSG00000072110', 'ENSG00000158856', 'ENSG00000035403', 'ENSG00000149781', 'ENSG00000149131', 'ENSG00000149218', 'ENSG00000005961', 'ENSG00000259207', 'ENSG00000125257', 'ENSG00000137076', 'ENSG00000124491', 'ENSG00000174175',…
platelet activation	GO:0030168	GO:BP	9.95286e-08	"A series of progressive, overlapping events triggered by exposure of the platelets to subendothelial tissue. These events include shape change, adhesiveness, aggregation, and release reactions. When carried through to completion, these events lead to the formation of a stable hemostatic plug." [http://www.graylab.ac.uk/omd/]	0.0769231	0.245098	2	['GO:0001775', 'GO:0007596']	['ENSG00000169704', 'ENSG00000051382', 'ENSG00000101335', 'ENSG00000161911', 'ENSG00000197461', 'ENSG00000169860', 'ENSG00000166333', 'ENSG00000087460', 'ENSG00000185245', 'ENSG00000158856', 'ENSG00000204420', 'ENSG00000181104', 'ENSG00000035403', 'ENSG00000149781', 'ENSG00000075624', 'ENSG00000259207', 'ENSG00000100345', 'ENSG00000156052', 'ENSG00000108839', 'ENSG00000137076', 'ENSG00000088053',…
coagulation	GO:0050817	GO:BP	7.36732e-07	"The process in which a fluid solution, or part of it, changes into a solid or semisolid mass." [ISBN:0198506732]	0.0984615	0.178771	2	['GO:0032501']	['ENSG00000169704', 'ENSG00000051382', 'ENSG00000101335', 'ENSG00000161911', 'ENSG00000197461', 'ENSG00000177119', 'ENSG00000169860', 'ENSG00000166333', 'ENSG00000087460', 'ENSG00000185245', 'ENSG00000158856', 'ENSG00000204420', 'ENSG00000181104', 'ENSG00000035403', 'ENSG00000149781', 'ENSG00000005249', 'ENSG00000075624', 'ENSG00000149131', 'ENSG00000013016', 'ENSG00000259207', 'ENSG00000100345',…
blood coagulation	GO:0007596	GO:BP	7.36732e-07	"The sequential process in which the multiple coagulation factors of the blood interact, ultimately resulting in the formation of an insoluble fibrin clot; it may be divided into three stages: stage 1, the formation of intrinsic and extrinsic prothrombin converting principle; stage 2, the formation of thrombin; stage 3, the formation of stable fibrin polymers." [http://www.graylab.ac.uk/omd/, ISB…	0.0984615	0.178771	2	['GO:0007599', 'GO:0042060', 'GO:0050817']	['ENSG00000169704', 'ENSG00000051382', 'ENSG00000101335', 'ENSG00000161911', 'ENSG00000197461', 'ENSG00000177119', 'ENSG00000169860', 'ENSG00000166333', 'ENSG00000087460', 'ENSG00000185245', 'ENSG00000158856', 'ENSG00000204420', 'ENSG00000181104', 'ENSG00000035403', 'ENSG00000149781', 'ENSG00000005249', 'ENSG00000075624', 'ENSG00000149131', 'ENSG00000013016', 'ENSG00000259207', 'ENSG00000100345',…
wound healing	GO:0042060	GO:BP	1.01615e-06	"The series of events that restore integrity to a damaged tissue, following an injury." [GOC:bf, PMID:15269788]	0.113846	0.15678	2	['GO:0009611']	['ENSG00000169704', 'ENSG00000051382', 'ENSG00000101335', 'ENSG00000102362', 'ENSG00000161911', 'ENSG00000150093', 'ENSG00000197461', 'ENSG00000006831', 'ENSG00000177119', 'ENSG00000169860', 'ENSG00000127831', 'ENSG00000166333', 'ENSG00000087460', 'ENSG00000185245', 'ENSG00000158856', 'ENSG00000204420', 'ENSG00000181104', 'ENSG00000035403', 'ENSG00000149781', 'ENSG00000005249', 'ENSG00000075624',…
hemostasis	GO:0007599	GO:BP	1.16668e-06	"The stopping of bleeding (loss of body fluid) or the arrest of the circulation to an organ or part." [ISBN:0198506732]	0.0984615	0.175824	2	['GO:0050878']	['ENSG00000169704', 'ENSG00000051382', 'ENSG00000101335', 'ENSG00000161911', 'ENSG00000197461', 'ENSG00000177119', 'ENSG00000169860', 'ENSG00000166333', 'ENSG00000087460', 'ENSG00000185245', 'ENSG00000158856', 'ENSG00000204420', 'ENSG00000181104', 'ENSG00000035403', 'ENSG00000149781', 'ENSG00000005249', 'ENSG00000075624', 'ENSG00000149131', 'ENSG00000013016', 'ENSG00000259207', 'ENSG00000100345',…
regulation of body fluid levels	GO:0050878	GO:BP	1.41727e-06	"Any process that modulates the levels of body fluids." [GOC:ai, GOC:dph, GOC:tb]	0.101538	0.170103	2	['GO:0065008']	['ENSG00000169704', 'ENSG00000051382', 'ENSG00000101335', 'ENSG00000161911', 'ENSG00000197461', 'ENSG00000177119', 'ENSG00000169860', 'ENSG00000166333', 'ENSG00000087460', 'ENSG00000185245', 'ENSG00000158856', 'ENSG00000204420', 'ENSG00000181104', 'ENSG00000035403', 'ENSG00000149781', 'ENSG00000005249', 'ENSG00000075624', 'ENSG00000149131', 'ENSG00000013016', 'ENSG00000259207', 'ENSG00000160145',…
response to wounding	GO:0009611	GO:BP	9.18694e-06	"Any process that results in a change in state or activity of a cell or an organism (in terms of movement, secretion, enzyme production, gene expression, etc.) as a result of a stimulus indicating damage to the organism." [GOC:go_curators]	0.113846	0.145669	2	['GO:0006950']	['ENSG00000169704', 'ENSG00000051382', 'ENSG00000101335', 'ENSG00000102362', 'ENSG00000161911', 'ENSG00000150093', 'ENSG00000197461', 'ENSG00000006831', 'ENSG00000177119', 'ENSG00000169860', 'ENSG00000127831', 'ENSG00000166333', 'ENSG00000087460', 'ENSG00000185245', 'ENSG00000158856', 'ENSG00000204420', 'ENSG00000181104', 'ENSG00000035403', 'ENSG00000149781', 'ENSG00000005249', 'ENSG00000075624',…
homotypic cell-cell adhesion	GO:0034109	GO:BP	1.40545e-05	"The attachment of a cell to a second cell of the identical type via adhesion molecules." [GOC:add]	0.0492308	0.32	2	['GO:0098609']	['ENSG00000051382', 'ENSG00000101335', 'ENSG00000166333', 'ENSG00000087460', 'ENSG00000185245', 'ENSG00000158856', 'ENSG00000271503', 'ENSG00000035403', 'ENSG00000149781', 'ENSG00000075624', 'ENSG00000259207', 'ENSG00000100345', 'ENSG00000108839', 'ENSG00000119139', 'ENSG00000137076', 'ENSG00000196924']
platelet aggregation	GO:0070527	GO:BP	7.12002e-05	"The adhesion of one platelet to one or more other platelets via adhesion molecules." [GOC:BHF, GOC:vk]	0.0430769	0.341463	2	['GO:0030168', 'GO:0034109']	['ENSG00000051382', 'ENSG00000101335', 'ENSG00000166333', 'ENSG00000087460', 'ENSG00000185245', 'ENSG00000158856', 'ENSG00000035403', 'ENSG00000149781', 'ENSG00000075624', 'ENSG00000259207', 'ENSG00000100345', 'ENSG00000108839', 'ENSG00000137076', 'ENSG00000196924']
system process	GO:0003008	GO:BP	0.00197349	"A multicellular organismal process carried out by any of the organs or tissues in an organ system. An organ system is a regularly interacting or interdependent group of organs or tissues that work together to carry out a biological objective." [GOC:mtg_cardio]	0.116923	0.11838	2	['GO:0032501']	['ENSG00000105711', 'ENSG00000103942', 'ENSG00000101335', 'ENSG00000166963', 'ENSG00000233276', 'ENSG00000167460', 'ENSG00000100243', 'ENSG00000166340', 'ENSG00000071127', 'ENSG00000153162', 'ENSG00000134548', 'ENSG00000142192', 'ENSG00000092841', 'ENSG00000149925', 'ENSG00000160014', 'ENSG00000184113', 'ENSG00000095303', 'ENSG00000085733', 'ENSG00000087460', 'ENSG00000181104', 'ENSG00000035403',…
secretion	GO:0046903	GO:BP	0.0104676	"The controlled release of a substance by a cell or a tissue." [GOC:ai]	0.169231	0.0922819	2	['GO:0006810']	['ENSG00000184702', 'ENSG00000172794', 'ENSG00000110934', 'ENSG00000102362', 'ENSG00000054793', 'ENSG00000175471', 'ENSG00000188229', 'ENSG00000100243', 'ENSG00000158710', 'ENSG00000071127', 'ENSG00000153162', 'ENSG00000134548', 'ENSG00000120885', 'ENSG00000149357', 'ENSG00000066294', 'ENSG00000127824', 'ENSG00000142192', 'ENSG00000113140', 'ENSG00000116288', 'ENSG00000149925', 'ENSG00000099940',…
muscle contraction	GO:0006936	GO:BP	0.0227775	"A process in which force is generated within muscle tissue, resulting in a change in muscle geometry. Force generation involves a chemo-mechanical energy conversion step that is carried out by the actin/myosin complex activity, which generates force through ATP hydrolysis." [GOC:ef, GOC:mtg_muscle, ISBN:0198506732]	0.0523077	0.188889	2	['GO:0003012']	['ENSG00000105711', 'ENSG00000101335', 'ENSG00000167460', 'ENSG00000134548', 'ENSG00000092841', 'ENSG00000149925', 'ENSG00000160014', 'ENSG00000085733', 'ENSG00000181104', 'ENSG00000035403', 'ENSG00000065534', 'ENSG00000148180', 'ENSG00000182253', 'ENSG00000138594', 'ENSG00000137076', 'ENSG00000196924', 'ENSG00000082781']
secretion by cell	GO:0032940	GO:BP	0.0308678	"The controlled release of a substance by a cell." [GOC:mah]	0.163077	0.0907534	2	['GO:0046903', 'GO:0140352']	['ENSG00000184702', 'ENSG00000172794', 'ENSG00000110934', 'ENSG00000102362', 'ENSG00000054793', 'ENSG00000175471', 'ENSG00000188229', 'ENSG00000100243', 'ENSG00000158710', 'ENSG00000071127', 'ENSG00000153162', 'ENSG00000120885', 'ENSG00000149357', 'ENSG00000066294', 'ENSG00000127824', 'ENSG00000142192', 'ENSG00000113140', 'ENSG00000116288', 'ENSG00000149925', 'ENSG00000099940', 'ENSG00000197461',…
integrin-mediated signaling pathway	GO:0007229	GO:BP	0.0308946	"A series of molecular signals initiated by the binding of extracellular ligand to an integrin on the surface of a target cell, and ending with regulation of a downstream cellular process, e.g. transcription." [GOC:mah, GOC:signaling]	0.0369231	0.26087	2	['GO:0007166']	['ENSG00000150093', 'ENSG00000168615', 'ENSG00000166333', 'ENSG00000158856', 'ENSG00000204420', 'ENSG00000149781', 'ENSG00000005961', 'ENSG00000259207', 'ENSG00000100345', 'ENSG00000159840', 'ENSG00000196924', 'ENSG00000082781']
cell periphery	GO:0071944	GO:CC	2.07507e-05	"The part of a cell encompassing the cell cortex, the plasma membrane, and any external encapsulating structures." [GOC:mah]	0.356923	0.0768721	2	['GO:0110165']	['ENSG00000165757', 'ENSG00000105711', 'ENSG00000169704', 'ENSG00000103942', 'ENSG00000051382', 'ENSG00000132613', 'ENSG00000184702', 'ENSG00000172794', 'ENSG00000143595', 'ENSG00000110934', 'ENSG00000163359', 'ENSG00000102362', 'ENSG00000126247', 'ENSG00000161911', 'ENSG00000054793', 'ENSG00000116962', 'ENSG00000147036', 'ENSG00000100351', 'ENSG00000071127', 'ENSG00000276045', 'ENSG00000069966',…
actin cytoskeleton	GO:0015629	GO:CC	0.000126425	"The part of the cytoskeleton (the internal framework of a cell) composed of actin and associated proteins. Includes actin cytoskeleton-associated complexes." [GOC:jl, ISBN:0395825172, ISBN:0815316194]	0.101538	0.144105	2	['GO:0005856']	['ENSG00000130429', 'ENSG00000110934', 'ENSG00000101335', 'ENSG00000167460', 'ENSG00000107438', 'ENSG00000071127', 'ENSG00000173210', 'ENSG00000185340', 'ENSG00000092841', 'ENSG00000149925', 'ENSG00000184113', 'ENSG00000072110', 'ENSG00000127831', 'ENSG00000166333', 'ENSG00000085733', 'ENSG00000134909', 'ENSG00000158856', 'ENSG00000035403', 'ENSG00000149781', 'ENSG00000075624', 'ENSG00000107863',…
plasma membrane	GO:0005886	GO:CC	0.000156973	"The membrane surrounding a cell that separates the cell from its external environment. It consists of a phospholipid bilayer and associated proteins." [ISBN:0716731363]	0.332308	0.0765415	2	['GO:0016020', 'GO:0071944']	['ENSG00000165757', 'ENSG00000105711', 'ENSG00000169704', 'ENSG00000103942', 'ENSG00000051382', 'ENSG00000132613', 'ENSG00000184702', 'ENSG00000172794', 'ENSG00000143595', 'ENSG00000110934', 'ENSG00000102362', 'ENSG00000126247', 'ENSG00000161911', 'ENSG00000054793', 'ENSG00000116962', 'ENSG00000147036', 'ENSG00000100351', 'ENSG00000071127', 'ENSG00000276045', 'ENSG00000069966', 'ENSG00000128245',…
platelet alpha granule	GO:0031091	GO:CC	0.00295332	"A secretory organelle found in blood platelets, which is unique in that it exhibits further compartmentalization and acquires its protein content via two distinct mechanisms: (1) biosynthesis predominantly at the megakaryocyte (MK) level (with some vestigial platelet synthesis) (e.g. platelet factor 4) and (2) endocytosis and pinocytosis at both the MK and circulating platelet levels (e.g. fibri…	0.0430769	0.264151	2	['GO:0030141']	['ENSG00000102362', 'ENSG00000161911', 'ENSG00000120885', 'ENSG00000142192', 'ENSG00000113140', 'ENSG00000149925', 'ENSG00000197461', 'ENSG00000072110', 'ENSG00000149781', 'ENSG00000149131', 'ENSG00000005961', 'ENSG00000259207', 'ENSG00000124491', 'ENSG00000174175']
extracellular space	GO:0005615	GO:CC	0.0191916	"That part of a multicellular organism outside the cells proper, usually taken to be outside the plasma membranes, and occupied by fluid." [ISBN:0198547684]	0.276923	0.0746888	2	['GO:0005576', 'GO:0110165']	['ENSG00000097021', 'ENSG00000130429', 'ENSG00000163359', 'ENSG00000126247', 'ENSG00000180573', 'ENSG00000180879', 'ENSG00000167460', 'ENSG00000188229', 'ENSG00000116962', 'ENSG00000117691', 'ENSG00000166340', 'ENSG00000158710', 'ENSG00000103876', 'ENSG00000071127', 'ENSG00000153162', 'ENSG00000128245', 'ENSG00000134548', 'ENSG00000120885', 'ENSG00000149357', 'ENSG00000150093', 'ENSG00000142657',…
cell junction	GO:0030054	GO:CC	0.0254881	"A cellular component that forms a specialized region of connection between two or more cells, or between a cell and the extracellular matrix, or between two membrane-bound components of a cell, such as flagella." [GOC:aruk, GOC:bc, GOC:mah, http://www.vivo.colostate.edu/hbooks/cmb/cells/pmemb/junctions_a.html, ISBN:0198506732, PMID:26820516, PMID:28096264]	0.156923	0.0928962	2	['GO:0110165']	['ENSG00000165757', 'ENSG00000130429', 'ENSG00000105711', 'ENSG00000103942', 'ENSG00000184702', 'ENSG00000166963', 'ENSG00000167460', 'ENSG00000175471', 'ENSG00000107438', 'ENSG00000071127', 'ENSG00000128245', 'ENSG00000150093', 'ENSG00000142192', 'ENSG00000116288', 'ENSG00000184113', 'ENSG00000168615', 'ENSG00000143761', 'ENSG00000169860', 'ENSG00000072110', 'ENSG00000003147', 'ENSG00000166333',…
extracellular region	GO:0005576	GO:CC	0.0339338	"The space external to the outermost structure of a cell. For cells without external protective or external encapsulating structures this refers to space outside of the plasma membrane. This term covers the host cell environment outside an intracellular parasite." [GOC:go_curators]	0.295385	0.0721805	2	['GO:0110165']	['ENSG00000097021', 'ENSG00000130429', 'ENSG00000110934', 'ENSG00000123739', 'ENSG00000163359', 'ENSG00000126247', 'ENSG00000180573', 'ENSG00000180879', 'ENSG00000167460', 'ENSG00000188229', 'ENSG00000116962', 'ENSG00000100243', 'ENSG00000117691', 'ENSG00000166340', 'ENSG00000158710', 'ENSG00000103876', 'ENSG00000071127', 'ENSG00000153162', 'ENSG00000128245', 'ENSG00000134548', 'ENSG00000120885',…
anchoring junction	GO:0070161	GO:CC	0.0424917	"A cell junction that mechanically attaches a cell (and its cytoskeleton) to neighboring cells or to the extracellular matrix." [ISBN:0815332181]	0.116923	0.105263	2	['GO:0030054']	['ENSG00000165757', 'ENSG00000130429', 'ENSG00000105711', 'ENSG00000167460', 'ENSG00000107438', 'ENSG00000071127', 'ENSG00000128245', 'ENSG00000150093', 'ENSG00000116288', 'ENSG00000184113', 'ENSG00000168615', 'ENSG00000143761', 'ENSG00000072110', 'ENSG00000166333', 'ENSG00000167004', 'ENSG00000085733', 'ENSG00000186111', 'ENSG00000188352', 'ENSG00000153071', 'ENSG00000035403', 'ENSG00000149781',…
Focal adhesion	KEGG:04510	KEGG	0.00703239	Focal adhesion	0.0584615	0.184466	2	['KEGG:00000']	['ENSG00000112576', 'ENSG00000051382', 'ENSG00000101335', 'ENSG00000163359', 'ENSG00000150093', 'ENSG00000197461', 'ENSG00000072110', 'ENSG00000166333', 'ENSG00000186111', 'ENSG00000035403', 'ENSG00000075624', 'ENSG00000188677', 'ENSG00000005961', 'ENSG00000259207', 'ENSG00000065534', 'ENSG00000137076', 'ENSG00000159840', 'ENSG00000196924', 'ENSG00000082781']
Dilated cardiomyopathy	KEGG:05414	KEGG	0.0104428	Dilated cardiomyopathy	0.0307692	0.357143	2	['KEGG:00000']	['ENSG00000167460', 'ENSG00000150093', 'ENSG00000087460', 'ENSG00000105329', 'ENSG00000075624', 'ENSG00000005961', 'ENSG00000259207', 'ENSG00000074370', 'ENSG00000160789', 'ENSG00000082781']
Platelet activation	KEGG:04611	KEGG	0.0114592	Platelet activation	0.0523077	0.197674	2	['KEGG:00000']	['ENSG00000169704', 'ENSG00000051382', 'ENSG00000276045', 'ENSG00000150093', 'ENSG00000095303', 'ENSG00000169860', 'ENSG00000087460', 'ENSG00000185245', 'ENSG00000181104', 'ENSG00000149781', 'ENSG00000075624', 'ENSG00000005961', 'ENSG00000259207', 'ENSG00000065534', 'ENSG00000156052', 'ENSG00000137076', 'ENSG00000088053']
Platelet activation, signaling and aggregation	REAC:R-HSA-76002	REAC	1.2981e-08	Platelet activation, signaling and aggregation	0.101538	0.2	2	['REAC:R-HSA-109582']	['ENSG00000169704', 'ENSG00000051382', 'ENSG00000102362', 'ENSG00000158710', 'ENSG00000071127', 'ENSG00000069966', 'ENSG00000120885', 'ENSG00000127824', 'ENSG00000142192', 'ENSG00000113140', 'ENSG00000149925', 'ENSG00000169860', 'ENSG00000072110', 'ENSG00000185245', 'ENSG00000204420', 'ENSG00000181104', 'ENSG00000035403', 'ENSG00000149781', 'ENSG00000149131', 'ENSG00000149218', 'ENSG00000005961',…
Hemostasis	REAC:R-HSA-109582	REAC	6.92396e-08	Hemostasis	0.144615	0.141566	2	['REAC:0000000']	['ENSG00000169704', 'ENSG00000051382', 'ENSG00000102362', 'ENSG00000188229', 'ENSG00000158710', 'ENSG00000071127', 'ENSG00000276045', 'ENSG00000069966', 'ENSG00000120885', 'ENSG00000066294', 'ENSG00000150093', 'ENSG00000127824', 'ENSG00000142192', 'ENSG00000113140', 'ENSG00000149925', 'ENSG00000101162', 'ENSG00000169860', 'ENSG00000072110', 'ENSG00000087460', 'ENSG00000185245', 'ENSG00000204420',…
Platelet degranulation	REAC:R-HSA-114608	REAC	5.13635e-07	Platelet degranulation	0.0646154	0.276316	2	['REAC:R-HSA-76005']	['ENSG00000102362', 'ENSG00000158710', 'ENSG00000071127', 'ENSG00000120885', 'ENSG00000127824', 'ENSG00000142192', 'ENSG00000113140', 'ENSG00000149925', 'ENSG00000072110', 'ENSG00000035403', 'ENSG00000149781', 'ENSG00000149131', 'ENSG00000149218', 'ENSG00000005961', 'ENSG00000259207', 'ENSG00000125257', 'ENSG00000137076', 'ENSG00000124491', 'ENSG00000174175', 'ENSG00000196924', 'ENSG00000041353']
Response to elevated platelet cytosolic Ca2+	REAC:R-HSA-76005	REAC	1.51082e-06	Response to elevated platelet cytosolic Ca2+	0.0646154	0.2625	2	['REAC:R-HSA-76002']	['ENSG00000102362', 'ENSG00000158710', 'ENSG00000071127', 'ENSG00000120885', 'ENSG00000127824', 'ENSG00000142192', 'ENSG00000113140', 'ENSG00000149925', 'ENSG00000072110', 'ENSG00000035403', 'ENSG00000149781', 'ENSG00000149131', 'ENSG00000149218', 'ENSG00000005961', 'ENSG00000259207', 'ENSG00000125257', 'ENSG00000137076', 'ENSG00000124491', 'ENSG00000174175', 'ENSG00000196924', 'ENSG00000041353']
